# The Impact of a Polyphenol-Rich Supplement on Epigenetic and Cellular Markers of Immune Age: A Pilot Clinical Study

**DOI:** 10.1101/2024.07.05.24309915

**Authors:** Austin Perlmutter, Jeffrey S. Bland, Arti Chandra, Sonia S. Malani, Ryan Smith, Tavis L. Mendez, Varun B. Dwaraka

## Abstract

Age-related alterations in immune function are believed to increase risk for a host of age-related diseases leading to premature death and disability. Programming of the immune system by diet, lifestyle, and environmental factors occurs across the lifespan and influences both makeup and function of the immune system. This programming is believed to act in large part through epigenetic modification.

One group of dietary molecules linked to generally healthier aging and relative immune resilience and homeostasis are polyphenols, which are consumed by humans primarily in the form of plant foods. While polyphenols are widely distributed throughout the plant and fungal kingdoms, certain foods are known to possess distinctive and relatively higher levels of these compounds. One such food is Tartary buckwheat (*fagopyrum tataricum*), an ancient seed historically prized for its health benefits. It is suggested that the specific composition of polyphenols found in foods like Tartary buckwheat may lead to a unique impact on longevity-related physiological pathways that could be interrogated through immune and epigenetic analyses.

The objective of this study was to investigate the epigenetic effects on peripheral immune cells in healthy individuals of a standardized polyphenol concentrate based on naturally occurring nutrients in Tartary buckwheat. A pilot clinical trial was designed to test the effects of consuming 90 days of this concentrate on immune cell epigenetic methylation patterns and immune cell phenotypes in 50 healthy male (40%) and female (60%) participants aged 18-85 years using epigenetic age clocks and deconvolution methods. Analysis revealed significant intervention-related changes in multiple epigenetic age clocks and immune markers as well as population-wide alterations in gene ontology (GO) pathways related to longevity and immunity. This study provides previously unidentified insights into the immune, longevity and epigenetic effects of consumption of polyphenol-rich plants and generates additional support for health interventions built around historically consumed plants like Tartary buckwheat while offering compelling opportunities for additional research.
