## Supplementary File 3 for "The Impact of a Polyphenol-Rich Supplement on Epigenetic and Cellular Markers of Immune Age: A Pilot Clinical Study"

### Sheet: Hypermethylated
Gene Ontology Super Class	GO Term	name	Binom_Genome_Fraction	Binom_Expected	Binom_Observed_Region_Hits	Binom_Fold_Enrichment	Binom_Region_Set_Coverage	Binom_Raw_PValue	Binom_Adjp_BH	Hyper_Total_Genes	Hyper_Expected	Hyper_Observed_Gene_Hits	Hyper_Fold_Enrichment	Hyper_Gene_Set_Coverage	Hyper_Term_Gene_Coverage	Hyper_Raw_PValue	Hyper_Adjp_BH
BP	GO:0060669	embryonic placenta morphogenesis	0.00404116	1.35783	7	5.15529	0.0208333	0.000500086	1	26	0.740094	7	9.45826	0.0132576	0.269231	5.98004e-06	0.0786077
BP	GO:0060710	chorio-allantoic fusion	0.00176342	0.592509	3	5.06321	0.00892857	0.0222612	1	7	0.199256	3	15.056	0.00568182	0.428571	0.000736898	1
BP	GO:0060713	labyrinthine layer morphogenesis	0.00364104	1.22339	6	4.9044	0.0178571	0.0016059	1	21	0.597768	6	10.0373	0.0113636	0.285714	1.94889e-05	0.128091
BP	GO:1904377	positive regulation of protein localization to cell periphery	0.00684802	2.30093	7	3.04224	0.0208333	0.00912059	1	53	1.50865	7	4.6399	0.0132576	0.132076	0.00072155	1
BP	GO:0032231	regulation of actin filament bundle assembly	0.0101768	3.4194	10	2.92449	0.0297619	0.0026573	1	86	2.448	10	4.08496	0.0189394	0.116279	0.000163296	0.546493
BP	GO:0035115	embryonic forelimb morphogenesis	0.00612958	2.05954	6	2.91327	0.0178571	0.0184548	1	32	0.910885	6	6.587	0.0113636	0.1875	0.000249445	0.546493
BP	GO:0035264	multicellular organism growth	0.0102902	3.45751	10	2.89225	0.0297619	0.00287289	1	85	2.41954	9	3.71972	0.0170455	0.105882	0.000691806	1
BP	GO:0035136	forelimb morphogenesis	0.0074936	2.51785	6	2.38299	0.0178571	0.0425901	1	40	1.13861	6	5.2696	0.0113636	0.15	0.000871608	1
BP	GO:0001708	cell fate specification	0.0151952	5.10558	8	1.56691	0.0238095	0.143047	1	72	2.04949	8	3.90341	0.0151515	0.111111	0.000988857	1
BP	GO:0008038	neuron recognition	0.0106409	3.57534	5	1.39847	0.014881	0.288416	1	32	0.910885	6	6.587	0.0113636	0.1875	0.000249445	0.546493
BP	GO:0035295	tube development	0.0816517	27.435	31	1.12994	0.0922619	0.26499	1	547	15.5704	31	1.99095	0.0587121	0.0566728	0.000230827	0.546493
MF	GO:0001729	ceramide kinase activity	0.000266357	0.089496	2	22.3474	0.00595238	0.00376373	1	2	0.0569303	2	35.1307	0.00378788	1	0.000808774	0.853054
MF	GO:0003700	transcription factor activity, sequence-specific DNA binding	0.139996	47.0388	60	1.27554	0.178571	0.0279311	1	1232	35.0691	59	1.6824	0.111742	0.0478896	5.97706e-05	0.166616
MF	GO:0000981	RNA polymerase II transcription factor activity, sequence-specific DNA binding	0.102966	34.5966	44	1.2718	0.130952	0.05866	1	764	21.7474	41	1.88529	0.0776515	0.0536649	7.89837e-05	0.166616
MF	GO:0043565	sequence-specific DNA binding	0.122578	41.1863	50	1.214	0.14881	0.0859302	1	1032	29.376	50	1.70207	0.094697	0.0484496	0.000170059	0.239159
CC	GO:0008180	COP9 signalosome	0.00266901	0.896788	6	6.69055	0.0178571	0.000326416	0.281697	34	0.967815	6	6.19953	0.0113636	0.176471	0.00035279	0.423962
CC	GO:0005883	neurofilament	0.00161713	0.543357	3	5.52123	0.00892857	0.0177885	1	7	0.199256	3	15.056	0.00568182	0.428571	0.000736898	0.423962
CC	GO:0030054	cell junction	0.146161	49.11	52	1.05885	0.154762	0.350227	1	1213	34.5282	54	1.56394	0.102273	0.0445177	0.000733151	0.423962

### Sheet: Hypomethylated
Gene Ontology Super Class	GO Term	ID	name	Binom_Genome_Fraction	Binom_Expected	Binom_Observed_Region_Hits	Binom_Fold_Enrichment	Binom_Region_Set_Coverage	Binom_Raw_PValue	Binom_Adjp_BH	Hyper_Total_Genes	Hyper_Expected	Hyper_Observed_Gene_Hits	Hyper_Fold_Enrichment	Hyper_Gene_Set_Coverage	Hyper_Term_Gene_Coverage	Hyper_Raw_PValue	Hyper_Adjp_BH
BP	GO:0046533	negative regulation of photoreceptor cell differentiation	0.000981857	0.540021	4	7.40711	0.00727273	0.00229123	0.4242	6	0.29015	4	13.7859	0.00445931	0.666667	7.53559e-05	0.0198111
BP	GO:0046532	regulation of photoreceptor cell differentiation	0.00100866	0.554766	4	7.21025	0.00727273	0.00252273	0.448126	7	0.338509	4	11.8165	0.00445931	0.571429	0.000169079	0.0352785
BP	GO:0021521	ventral spinal cord interneuron specification	0.00231421	1.27282	7	5.49961	0.0127273	0.000347317	0.303748	11	0.531942	5	9.39951	0.00557414	0.454545	9.46453e-05	0.0222163
BP	GO:0003188	heart valve formation	0.00198402	1.09121	6	5.49848	0.0109091	0.000912489	0.364604	14	0.677018	5	7.38533	0.00557414	0.357143	0.000363135	0.0596677
BP	GO:0010640	regulation of platelet-derived growth factor receptor signaling pathway	0.00234176	1.28797	7	5.43493	0.0127273	0.000372486	0.303748	22	1.06388	6	5.63971	0.00668896	0.272727	0.000481332	0.0680335
BP	GO:0060579	ventral spinal cord interneuron fate commitment	0.00274594	1.51027	7	4.63494	0.0127273	0.000940496	0.364604	15	0.725376	5	6.89298	0.00557414	0.333333	0.000523102	0.0701651
BP	GO:0021514	ventral spinal cord interneuron differentiation	0.00330057	1.81531	7	3.85609	0.0127273	0.00263554	0.455845	17	0.822093	5	6.08204	0.00557414	0.294118	0.000994266	0.1054
BP	GO:0045687	positive regulation of glial cell differentiation	0.00501642	2.75903	8	2.89957	0.0145454	0.00732182	0.583305	33	1.59583	7	4.38644	0.00780379	0.212121	0.000855145	0.0960759
BP	GO:0003179	heart valve morphogenesis	0.00764507	4.20479	11	2.61606	0.02	0.0039466	0.495789	37	1.78926	9	5.03001	0.0100334	0.243243	5.07961e-05	0.0145155
BP	GO:0048146	positive regulation of fibroblast proliferation	0.0069192	3.80556	9	2.36496	0.0163636	0.0157674	0.809619	53	2.56299	9	3.51152	0.0100334	0.169811	0.000904813	0.0991147
BP	GO:0048709	oligodendrocyte differentiation	0.00934958	5.14227	12	2.3336	0.0218182	0.00646518	0.547555	65	3.1433	12	3.81765	0.0133779	0.184615	5.72525e-05	0.0156788
BP	GO:0003170	heart valve development	0.00869579	4.78269	11	2.29996	0.02	0.00983798	0.680633	41	1.98269	9	4.53928	0.0100334	0.219512	0.000120225	0.0260179
BP	GO:0035019	somatic stem cell population maintenance	0.0112745	6.20099	14	2.2577	0.0254545	0.00455576	0.51296	66	3.19165	13	4.07312	0.0144928	0.19697	1.3677e-05	0.005448
BP	GO:0007158	neuron cell-cell adhesion	0.00507939	2.79366	6	2.14772	0.0109091	0.0640716	1	15	0.725376	5	6.89298	0.00557414	0.333333	0.000523102	0.0701651
BP	GO:0071625	vocalization behavior	0.00529226	2.91074	6	2.06133	0.0109091	0.0746623	1	19	0.91881	6	6.53019	0.00668896	0.31579	0.000198247	0.0383436
BP	GO:0060740	prostate gland epithelium morphogenesis	0.00624244	3.43334	7	2.03883	0.0127273	0.0596812	1	22	1.06388	6	5.63971	0.00668896	0.272727	0.000481332	0.0680335
BP	GO:0060512	prostate gland morphogenesis	0.00629034	3.45968	7	2.02331	0.0127273	0.0616246	1	24	1.1606	6	5.16973	0.00668896	0.25	0.000799262	0.0905716
BP	GO:0001649	osteoblast differentiation	0.0155602	8.55814	17	1.98641	0.0309091	0.00660871	0.549819	121	5.85137	15	2.5635	0.0167224	0.123967	0.000739749	0.0868214
BP	GO:0030856	regulation of epithelial cell differentiation	0.0193049	10.6177	19	1.78946	0.0345454	0.0119873	0.729396	132	6.38331	16	2.50654	0.0178372	0.121212	0.000641836	0.0796624
BP	GO:0030178	negative regulation of Wnt signaling pathway	0.0248667	13.6767	24	1.75481	0.0436364	0.00649818	0.547555	196	9.47825	23	2.42661	0.025641	0.117347	7.78705e-05	0.0200708
BP	GO:0019827	stem cell population maintenance	0.0204584	11.2522	19	1.68857	0.0345454	0.0204815	0.85199	135	6.52838	18	2.75719	0.0200669	0.133333	8.96793e-05	0.0214334
BP	GO:0098727	maintenance of cell number	0.0208224	11.4523	19	1.65905	0.0345454	0.0239525	0.930982	137	6.6251	18	2.71694	0.0200669	0.131387	0.000108687	0.0246326
BP	GO:0010001	glial cell differentiation	0.0219413	12.0677	20	1.65732	0.0363636	0.0211225	0.867674	148	7.15704	20	2.79445	0.0222965	0.135135	3.05872e-05	0.00950799
BP	GO:0001708	cell fate specification	0.0151952	8.35736	13	1.55552	0.0236364	0.0809663	1	72	3.48181	11	3.15928	0.0122631	0.152778	0.000643721	0.0796624
BP	GO:0051048	negative regulation of secretion	0.0233945	12.867	20	1.55437	0.0363636	0.0373304	1	204	9.86511	21	2.12871	0.0234114	0.102941	0.000919427	0.0998832
BP	GO:0006029	proteoglycan metabolic process	0.0155918	8.5755	13	1.51595	0.0236364	0.093873	1	81	3.91703	12	3.06354	0.0133779	0.148148	0.000494933	0.0692116
BP	GO:0045667	regulation of osteoblast differentiation	0.0182599	10.0429	15	1.49359	0.0272727	0.0837838	1	109	5.27107	14	2.65601	0.0156076	0.12844	0.000770546	0.0880767
BP	GO:0030111	regulation of Wnt signaling pathway	0.0410861	22.5973	33	1.46035	0.06	0.0210983	0.867674	317	15.3296	33	2.1527	0.0367893	0.104101	2.97953e-05	0.00950799
BP	GO:0042063	gliogenesis	0.0282957	15.5626	22	1.41364	0.04	0.0689903	1	190	9.1881	21	2.28557	0.0234114	0.110526	0.0003595	0.0596677
BP	GO:1902679	negative regulation of RNA biosynthetic process	0.131339	72.2366	101	1.39818	0.183636	0.000321176	0.303748	1207	58.3686	96	1.64472	0.107023	0.079536	8.54684e-07	0.00066778
BP	GO:1903507	negative regulation of nucleic acid-templated transcription	0.130424	71.7333	100	1.39405	0.181818	0.000383216	0.303748	1191	57.5949	95	1.64945	0.105909	0.0797649	8.63619e-07	0.00066778
BP	GO:0048608	reproductive structure development	0.0527685	29.0227	40	1.37823	0.0727273	0.0270471	0.963509	415	20.0687	36	1.79384	0.0401338	0.086747	0.000528618	0.0701887
BP	GO:0061458	reproductive system development	0.0530614	29.1838	40	1.37062	0.0727273	0.0291285	0.986319	418	20.2138	36	1.78096	0.0401338	0.0861244	0.000603554	0.0762857
BP	GO:0051253	negative regulation of RNA metabolic process	0.136366	75.0012	102	1.35998	0.185454	0.000775975	0.356051	1256	60.7381	97	1.59702	0.108138	0.0772293	2.70733e-06	0.0016087
BP	GO:0045892	negative regulation of transcription, DNA-templated	0.127955	70.375	94	1.3357	0.170909	0.00221526	0.415994	1148	55.5155	91	1.63918	0.101449	0.0792683	1.94363e-06	0.00121662
BP	GO:0010558	negative regulation of macromolecule biosynthetic process	0.150247	82.6361	108	1.30693	0.196364	0.0020397	0.403312	1432	69.2492	104	1.50182	0.115942	0.0726257	1.69649e-05	0.00654615
BP	GO:0008283	cell proliferation	0.0818597	45.0228	58	1.28824	0.105455	0.0295087	0.987002	680	32.8837	53	1.61174	0.0590858	0.0779412	0.000428088	0.0639456
BP	GO:0031327	negative regulation of cellular biosynthetic process	0.158266	87.0465	112	1.28667	0.203636	0.00277974	0.462527	1513	73.1663	108	1.47609	0.120401	0.0713814	2.40537e-05	0.00854557
BP	GO:2000113	negative regulation of cellular macromolecule biosynthetic process	0.144177	79.2973	102	1.2863	0.185454	0.00445471	0.51296	1348	65.1871	100	1.53405	0.111483	0.074184	1.05098e-05	0.00445651
BP	GO:0014070	response to organic cyclic compound	0.0961626	52.8894	68	1.2857	0.123636	0.0199996	0.850502	896	43.3291	68	1.56938	0.0758082	0.0758929	0.000150527	0.0319143
BP	GO:0045934	negative regulation of nucleobase-containing compound metabolic process	0.151977	83.5874	107	1.2801	0.194546	0.0041045	0.499571	1415	68.4271	102	1.49064	0.113712	0.0720848	2.79009e-05	0.00916894
BP	GO:0051172	negative regulation of nitrogen compound metabolic process	0.162266	89.2465	114	1.27736	0.207273	0.00320719	0.475818	1557	75.294	110	1.46094	0.122631	0.0706487	3.11026e-05	0.00950799
BP	GO:0009890	negative regulation of biosynthetic process	0.159724	87.8482	112	1.27493	0.203636	0.00372601	0.495789	1534	74.1818	109	1.46936	0.121516	0.0710561	2.6654e-05	0.00898377
BP	GO:0010629	negative regulation of gene expression	0.156907	86.2989	110	1.27464	0.2	0.00409695	0.499571	1484	71.7639	108	1.50494	0.120401	0.0727763	1.05038e-05	0.00445651
BP	GO:1905114	cell surface receptor signaling pathway involved in cell-cell signaling	0.051453	28.2991	36	1.27212	0.0654546	0.0857988	1	421	20.3589	36	1.76827	0.0401338	0.0855107	0.000687737	0.0826449
BP	GO:0045165	cell fate commitment	0.0411936	22.6565	28	1.23585	0.0509091	0.149541	1	226	10.929	24	2.19599	0.0267559	0.106195	0.000259267	0.0473343
BP	GO:0031324	negative regulation of cellular metabolic process	0.236313	129.972	156	1.20026	0.283636	0.0059015	0.528754	2428	117.414	154	1.3116	0.171683	0.0634267	0.000200811	0.0383436
BP	GO:0032879	regulation of localization	0.263832	145.108	174	1.19911	0.316364	0.0034435	0.486719	2558	123.701	178	1.43896	0.198439	0.0695856	1.78457e-07	0.000213256
BP	GO:0009790	embryo development	0.118812	65.3467	78	1.19363	0.141818	0.0572905	1	906	43.8127	73	1.66618	0.0813824	0.080574	1.22109e-05	0.005016
BP	GO:0009968	negative regulation of signal transduction	0.128265	70.5456	84	1.19072	0.152727	0.0518485	1	1154	55.8056	80	1.43355	0.0891862	0.0693241	0.000697876	0.0826449
BP	GO:0009892	negative regulation of metabolic process	0.249417	137.18	162	1.18093	0.294546	0.00910593	0.650529	2571	124.329	164	1.31908	0.182832	0.0637884	8.9312e-05	0.0214334
BP	GO:0000122	negative regulation of transcription from RNA polymerase II promoter	0.100395	55.2171	65	1.17717	0.118182	0.0959785	1	793	38.3482	60	1.56461	0.0668896	0.075662	0.000395614	0.0634189
BP	GO:0051241	negative regulation of multicellular organismal process	0.125803	69.1914	81	1.17067	0.147273	0.0752327	1	1037	50.1477	77	1.53547	0.0858417	0.0742527	0.00011164	0.0248731
BP	GO:1903506	regulation of nucleic acid-templated transcription	0.325072	178.79	209	1.16897	0.38	0.0037394	0.495789	3658	176.895	218	1.23237	0.243032	0.0595954	0.000320117	0.0553676
BP	GO:2001141	regulation of RNA biosynthetic process	0.32543	178.986	209	1.16769	0.38	0.00394669	0.495789	3676	177.766	218	1.22633	0.243032	0.0593036	0.000423543	0.0639456
BP	GO:0010648	negative regulation of cell communication	0.140396	77.218	90	1.16553	0.163636	0.0680498	1	1253	60.5931	88	1.45231	0.0981048	0.0702314	0.000247306	0.0457865
BP	GO:0048598	embryonic morphogenesis	0.0780764	42.942	50	1.16436	0.0909091	0.148886	1	552	26.6938	46	1.72324	0.0512821	0.0833333	0.000238287	0.044747
BP	GO:0023057	negative regulation of signaling	0.140603	77.3315	90	1.16382	0.163636	0.0699397	1	1257	60.7865	88	1.44769	0.0981048	0.070008	0.000274686	0.0494622
BP	GO:0010605	negative regulation of macromolecule metabolic process	0.229894	126.442	147	1.16259	0.267273	0.0224034	0.896536	2366	114.416	146	1.27605	0.162765	0.0617075	0.000982689	0.10502
BP	GO:0050767	regulation of neurogenesis	0.112607	61.9341	72	1.16253	0.130909	0.100266	1	695	33.6091	65	1.934	0.0724638	0.0935252	2.62777e-07	0.000265708
BP	GO:0006355	regulation of transcription, DNA-templated	0.323871	178.129	207	1.16208	0.376364	0.00526434	0.522142	3636	175.831	216	1.22845	0.240803	0.0594059	0.000412647	0.0639456
BP	GO:0051252	regulation of RNA metabolic process	0.335445	184.495	213	1.1545	0.387273	0.00611812	0.54215	3805	184.004	223	1.21193	0.248607	0.0586071	0.000693508	0.0826449
BP	GO:2000112	regulation of cellular macromolecule biosynthetic process	0.354916	195.204	225	1.15264	0.409091	0.004819	0.51296	4071	196.867	239	1.21402	0.266444	0.0587079	0.000369774	0.0600084
BP	GO:0071840	cellular component organization or biogenesis	0.465998	256.299	295	1.151	0.536364	0.000555536	0.303748	5469	264.472	320	1.20996	0.356745	0.0585116	2.40392e-05	0.00854557
BP	GO:0019219	regulation of nucleobase-containing compound metabolic process	0.368784	202.831	233	1.14874	0.423636	0.00463169	0.51296	4201	203.154	246	1.21091	0.274247	0.0585575	0.000341818	0.0583532
BP	GO:0031326	regulation of cellular biosynthetic process	0.37837	208.103	239	1.14847	0.434545	0.00398293	0.495789	4371	211.375	253	1.19693	0.282051	0.0578815	0.00056004	0.0728884
BP	GO:0050790	regulation of catalytic activity	0.22075	121.412	139	1.14486	0.252727	0.0410789	1	2250	108.806	141	1.29588	0.157191	0.0626667	0.000648451	0.0796624
BP	GO:0010556	regulation of macromolecule biosynthetic process	0.360903	198.497	227	1.1436	0.412727	0.00680561	0.555651	4171	201.703	241	1.19483	0.268673	0.0577799	0.000890845	0.0984047
BP	GO:0016043	cellular component organization	0.458136	251.975	288	1.14297	0.523636	0.00120558	0.371094	5312	256.88	313	1.21847	0.348941	0.0589232	1.74298e-05	0.00654615
BP	GO:0009889	regulation of biosynthetic process	0.383639	211.002	241	1.14217	0.438182	0.00508691	0.514364	4441	214.76	257	1.19669	0.286511	0.0578699	0.000501451	0.0693849
BP	GO:0051171	regulation of nitrogen compound metabolic process	0.387473	213.11	242	1.13556	0.44	0.00675421	0.554968	4477	216.501	259	1.1963	0.28874	0.0578512	0.00048105	0.0680335
BP	GO:0051960	regulation of nervous system development	0.128166	70.4914	80	1.13489	0.145454	0.126155	1	785	37.9614	73	1.92301	0.0813824	0.0929936	5.89515e-08	0.000111584
BP	GO:0006357	regulation of transcription from RNA polymerase II promoter	0.213666	117.516	133	1.13176	0.241818	0.0611058	1	1963	94.9275	127	1.33786	0.141583	0.0646969	0.000359209	0.0596677
BP	GO:0051270	regulation of cellular component movement	0.107636	59.2001	67	1.13176	0.121818	0.157524	1	838	40.5243	66	1.62865	0.0735786	0.0787589	6.41548e-05	0.0172105
BP	GO:0048519	negative regulation of biological process	0.431208	237.164	267	1.1258	0.485455	0.00591303	0.528754	4725	228.493	287	1.25605	0.319955	0.0607407	4.17338e-06	0.00228579
BP	GO:0031323	regulation of cellular metabolic process	0.492738	271.006	305	1.12544	0.554546	0.00212962	0.411674	5933	286.91	332	1.15716	0.370123	0.0559582	0.000603418	0.0762857
BP	GO:0030334	regulation of cell migration	0.0947969	52.1383	58	1.11243	0.105455	0.215263	1	712	34.4312	55	1.59739	0.0613155	0.0772472	0.000417058	0.0639456
BP	GO:0060284	regulation of cell development	0.124225	68.3236	76	1.11235	0.138182	0.176119	1	808	39.0736	70	1.79149	0.0780379	0.0866337	1.55244e-06	0.00107404
BP	GO:0045595	regulation of cell differentiation	0.208329	114.581	127	1.10839	0.230909	0.106359	1	1671	80.8069	120	1.48502	0.133779	0.0718133	6.05006e-06	0.00318112
BP	GO:0045664	regulation of neuron differentiation	0.0951504	52.3327	58	1.10829	0.105455	0.223757	1	570	27.5643	52	1.8865	0.057971	0.0912281	8.53675e-06	0.00404858
BP	GO:2000145	regulation of cell motility	0.0990859	54.4973	60	1.10097	0.109091	0.234726	1	767	37.0909	59	1.59069	0.0657748	0.0769231	0.000289842	0.0514861
BP	GO:0040012	regulation of locomotion	0.105892	58.2408	64	1.09889	0.116364	0.23044	1	834	40.3309	63	1.56208	0.0702341	0.0755396	0.000297433	0.0521301
BP	GO:0048583	regulation of response to stimulus	0.357411	196.576	215	1.09372	0.390909	0.0560577	1	3868	187.05	231	1.23496	0.257525	0.0597208	0.000172797	0.0354909
BP	GO:0009887	animal organ morphogenesis	0.12143	66.7866	73	1.09303	0.132727	0.225654	1	861	41.6366	67	1.60916	0.0746934	0.0778165	8.10275e-05	0.0204828
BP	GO:0022008	neurogenesis	0.215493	118.521	129	1.08841	0.234545	0.150484	1	1478	71.4737	123	1.72091	0.137124	0.0832206	1.36252e-09	1.79103e-05
BP	GO:0048523	negative regulation of cellular process	0.409612	225.286	244	1.08306	0.443636	0.0575389	1	4412	213.357	263	1.23267	0.2932	0.0596102	5.48902e-05	0.0153517
BP	GO:0010604	positive regulation of macromolecule metabolic process	0.297712	163.742	177	1.08097	0.321818	0.117546	1	3003	145.22	182	1.25327	0.202899	0.0606061	0.000512921	0.0701651
BP	GO:0009893	positive regulation of metabolic process	0.311812	171.497	185	1.07874	0.336364	0.116119	1	3192	154.36	190	1.23089	0.211817	0.0595238	0.000927367	0.09992
BP	GO:0023051	regulation of signaling	0.33239	182.814	197	1.0776	0.358182	0.108179	1	3363	162.629	209	1.28513	0.232999	0.0621469	3.78221e-05	0.0110483
BP	GO:0007165	signal transduction	0.407069	223.888	241	1.07643	0.438182	0.0750512	1	4700	227.285	270	1.18794	0.301003	0.0574468	0.000539911	0.0709713
BP	GO:0009966	regulation of signal transduction	0.295875	162.731	175	1.07539	0.318182	0.136053	1	3029	146.478	184	1.25616	0.205128	0.0607461	0.000422011	0.0639456
BP	GO:0030154	cell differentiation	0.373699	205.535	221	1.07525	0.401818	0.0940053	1	3461	167.368	232	1.38616	0.25864	0.0670326	3.006e-08	9.87848e-05
BP	GO:0010646	regulation of cell communication	0.328282	180.555	194	1.07446	0.352727	0.120281	1	3313	160.211	204	1.27332	0.227425	0.0615756	8.45285e-05	0.0209647
BP	GO:0044700	single organism signaling	0.440119	242.065	260	1.07409	0.472727	0.0673552	1	5076	245.467	293	1.19364	0.326644	0.0577226	0.000189624	0.0383436
BP	GO:0023052	signaling	0.440338	242.186	260	1.07356	0.472727	0.0687174	1	5080	245.661	293	1.1927	0.326644	0.0576772	0.000200851	0.0383436
BP	GO:0048869	cellular developmental process	0.378523	208.188	223	1.07115	0.405454	0.104495	1	3537	171.044	235	1.37392	0.261984	0.0664405	5.05385e-08	0.000111584
BP	GO:0050769	positive regulation of neurogenesis	0.0663566	36.4961	39	1.06861	0.0709091	0.35755	1	408	19.7302	35	1.77393	0.0390189	0.0857843	0.000766363	0.0880767
BP	GO:0007154	cell communication	0.446529	245.591	262	1.06681	0.476364	0.0863763	1	5171	250.061	293	1.17171	0.326644	0.0566622	0.000697696	0.0826449
BP	GO:0050794	regulation of cellular process	0.735832	404.708	431	1.06497	0.783636	0.00556342	0.526124	10412	503.508	552	1.09631	0.615385	0.0530158	0.000440593	0.0650742
BP	GO:0050789	regulation of biological process	0.758229	417.026	444	1.06468	0.807273	0.00353219	0.492046	10964	530.202	578	1.09015	0.64437	0.052718	0.000458464	0.0669612
BP	GO:0048699	generation of neurons	0.206909	113.8	121	1.06327	0.22	0.238732	1	1384	66.928	115	1.71826	0.128205	0.0830925	5.53172e-09	3.63573e-05
BP	GO:0051239	regulation of multicellular organismal process	0.310323	170.678	181	1.06048	0.329091	0.182373	1	2766	133.759	186	1.39056	0.207358	0.0672451	9.37001e-07	0.000684271
BP	GO:2000026	regulation of multicellular organismal development	0.230592	126.826	134	1.05657	0.243636	0.248073	1	1817	87.8672	128	1.45674	0.142698	0.0704458	7.38775e-06	0.00373508
BP	GO:0044763	single-organism cellular process	0.72448	398.464	421	1.05656	0.765455	0.0165909	0.822139	9908	479.135	542	1.13121	0.604236	0.0547033	8.62384e-06	0.00404858
BP	GO:0048468	cell development	0.195451	107.498	113	1.05118	0.205455	0.292687	1	1465	70.8451	107	1.51034	0.119287	0.0730375	9.92548e-06	0.00445651
BP	GO:0048518	positive regulation of biological process	0.4848	266.64	280	1.05011	0.509091	0.136283	1	5418	262.006	312	1.19081	0.347826	0.0575858	0.000120738	0.0260179
BP	GO:0009653	anatomical structure morphogenesis	0.25222	138.721	145	1.04527	0.263636	0.283368	1	1976	95.5562	145	1.51743	0.16165	0.0733806	1.50555e-07	0.000197904
BP	GO:0045597	positive regulation of cell differentiation	0.123839	68.1114	71	1.04241	0.129091	0.37304	1	868	41.9751	67	1.59618	0.0746934	0.0771889	0.000102939	0.0237392
BP	GO:0032502	developmental process	0.523096	287.703	298	1.03579	0.541818	0.201526	1	5436	262.876	332	1.26295	0.370123	0.0610743	2.12815e-07	0.000233121
BP	GO:0044707	single-multicellular organism process	0.529691	291.33	301	1.03319	0.547273	0.216804	1	5528	267.325	342	1.27934	0.381271	0.0618669	2.73237e-08	9.87848e-05
BP	GO:0032501	multicellular organismal process	0.576425	317.034	327	1.03144	0.594545	0.207217	1	6562	317.328	382	1.2038	0.425864	0.058214	2.81476e-06	0.0016087
BP	GO:0050793	regulation of developmental process	0.27889	153.39	158	1.03006	0.287273	0.345795	1	2358	114.029	155	1.3593	0.172798	0.0657337	3.22014e-05	0.00962017
BP	GO:0044767	single-organism developmental process	0.51889	285.389	293	1.02667	0.532727	0.272112	1	5349	258.669	326	1.2603	0.363434	0.060946	3.75461e-07	0.000352531
BP	GO:0044699	single-organism process	0.831676	457.422	468	1.02313	0.850909	0.12444	1	12608	609.703	654	1.07265	0.729097	0.0518718	0.00056905	0.073335
BP	GO:0007275	multicellular organism development	0.480189	264.104	270	1.02233	0.490909	0.322418	1	4721	228.3	298	1.3053	0.332219	0.0631222	5.94211e-08	0.000111584
BP	GO:0048731	system development	0.437634	240.699	246	1.02202	0.447273	0.339402	1	4130	199.72	266	1.33186	0.296544	0.0644068	7.80581e-08	0.000122343
BP	GO:0051240	positive regulation of multicellular organismal process	0.186922	102.807	105	1.02133	0.190909	0.42225	1	1466	70.8934	99	1.39646	0.110368	0.0675307	0.000407781	0.0639456
BP	GO:0006928	movement of cell or subcellular component	0.164217	90.3192	92	1.01861	0.167273	0.440962	1	1392	67.3149	93	1.38157	0.103679	0.0668103	0.000864219	0.0962725
BP	GO:0048513	animal organ development	0.316053	173.829	177	1.01824	0.321818	0.401207	1	2933	141.835	187	1.31843	0.208473	0.0637573	2.55704e-05	0.00884536
BP	GO:0048856	anatomical structure development	0.501363	275.75	279	1.01179	0.507273	0.407311	1	5076	245.467	310	1.2629	0.345596	0.0610717	7.52141e-07	0.000659126
BP	GO:0007399	nervous system development	0.291012	160.056	160	0.999648	0.290909	0.518223	1	2198	106.292	159	1.49588	0.177258	0.0723385	8.37645e-08	0.000122343
BP	GO:0030182	neuron differentiation	0.147807	81.294	79	0.971781	0.143636	0.626672	1	920	44.4897	77	1.73074	0.0858417	0.0836956	1.72419e-06	0.00113322
BP	GO:0051962	positive regulation of nervous system development	0.0815014	44.8258	43	0.95927	0.0781818	0.63433	1	470	22.7284	39	1.71591	0.0434783	0.0829787	0.000749815	0.087224
BP	GO:0048666	neuron development	0.117142	64.4282	60	0.931269	0.109091	0.740104	1	740	35.7852	58	1.62078	0.06466	0.0783784	0.000201271	0.0383436
MF	GO:0005112	Notch binding	0.00323147	1.77731	6	3.37589	0.0109091	0.00966933	1	21	1.01553	6	5.90827	0.00668896	0.285714	0.000364885	0.443823
MF	GO:0044212	transcription regulatory region DNA binding	0.103817	57.0993	69	1.20842	0.125454	0.058408	1	842	40.7178	63	1.54724	0.0702341	0.0748218	0.000383238	0.443823
MF	GO:0000975	regulatory region DNA binding	0.103905	57.148	69	1.20739	0.125454	0.0592298	1	844	40.8145	63	1.54357	0.0702341	0.0746446	0.000407916	0.443823
MF	GO:0001067	regulatory region nucleic acid binding	0.104068	57.2375	69	1.2055	0.125454	0.0607608	1	845	40.8629	63	1.54174	0.0702341	0.0745562	0.000420785	0.443823
CC	GO:0055038	recycling endosome membrane	0.00564761	3.10618	12	3.86326	0.0218182	9.20932e-05	0.0794764	61	2.94986	12	4.06799	0.0133779	0.196721	2.95797e-05	0.0510546
CC	GO:0055037	recycling endosome	0.0140527	7.729	21	2.71704	0.0381818	5.01602e-05	0.0794764	154	7.44719	19	2.5513	0.0211817	0.123377	0.000165092	0.112423
CC	GO:0036477	somatodendritic compartment	0.0905706	49.8138	53	1.06396	0.0963636	0.338689	1	686	33.1739	52	1.5675	0.057971	0.0758018	0.000909813	0.261723
CC	GO:0045202	synapse	0.121523	66.8374	67	1.00243	0.121818	0.510986	1	837	40.476	63	1.55648	0.0702341	0.0752688	0.000327329	0.121284
CC	GO:0097458	neuron part	0.168454	92.6494	92	0.992991	0.167273	0.547171	1	1354	65.4773	93	1.42034	0.103679	0.0686854	0.000351345	0.121284
CC	GO:0043005	neuron projection	0.132122	72.6669	72	0.990822	0.130909	0.552409	1	988	47.7781	73	1.5279	0.0813824	0.0738866	0.000195405	0.112423
